# Cross-continental environmental and genome-wide association study on children and adolescent anxiety and depression

**DOI:** 10.1101/2023.02.06.23285530

**Authors:** Bishal Thapaliya, Bhaskar Ray, Britny Farahdel, Pranav Suresh, Ram Sapkota, IMAGEN consortium, cVEDA consortium, Bharath Holla, Jayant Mahadevan, Jiayu Chen, Nilakshi Vaidya, Nora Perrone-Bizzozero, Vivek Benegal, Gunter Schumann, Vince D. Calhoun, Jingyu Liu

## Abstract

Anxiety and depression in children and adolescents warrant special attention as a public health issue given their devastating and long-term effects on development and mental health. Multiple factors, ranging from genetic vulnerabilities to environmental stressors, influence the risk for the disorders. This study aimed to understand how environmental factors and genomics affect children and adolescents anxiety and depression across three cohorts: Adolescent Brain and Cognitive Development Study (US, age of 9-10), Consortium on Vulnerability to Externalizing Disorders and Addictions (INDIA, age of 6-17) and IMAGEN (EUROPE, age of 14). We performed data harmonization and identified the environmental impact on anxiety/depression using a linear mixed-effect model, recursive feature elimination regression, and the LASSO regression model. Subsequently, genome-wide association analyses with consideration of significant environmental factors were performed for all three cohorts by mega-analysis and meta-analysis, followed by functional annotations. The results showed that multiple environmental factors contributed to the risk of anxiety and depression during development, where early life stress and school risk had the most significant and consistent impact across all three cohorts. Both meta and mega-analysis identified a novel SNP rs79878474 in chr11p15 to be the most promising SNP associated with anxiety and depression. Gene set analysis on the common genes mapped from top promising SNPs of both meta and mega analyses found significant enrichment in regions of chr11p15 and chr3q26, in the function of potassium channels and insulin secretion, in particular Kv3, Kir-6.2, SUR potassium channels encoded by the KCNC1, KCNJ11, and ABCCC8 genes respectively, in chr11p15. Tissue enrichment analysis showed significant enrichment in the small intestine and a trend of enrichment in the cerebellum. Our findings provide evidence of consistent environmental impact from early life stress and school risks on anxiety and depression during development and also highlight the genetic association between mutations in potassium channels along with the potential role of the cerebellum region, which are worthy of further investigation.
