## Supplementary Files - Tables for "Cross-continental environmental and genome-wide association study on children and adolescent anxiety and depression"

### Sheet: Sheet1
TABLE1: ABCD Significant SNPs
chr	rs	ps	n_miss	allele1	allele0	af	beta	se	logl_H1	l_remle	l_mle	p_wald	p_lrt	p_score
11	chr11:133209124:G:A	133209124	0	G	A	0.244	-0.0937642	0.0186653	-10538.6	0.963175	0.885206	5.19105e-07	4.89668e-07	5.12828e-07
19	chr19:51695286:C:T	51695286	0	T	C	0.041	0.203492	0.0406899	-10538.8	0.964854	0.886773	5.83048e-07	5.52217e-07	5.77593e-07
3	chr3:80339578:T:A	80339578	0	T	A	0.323	-0.0858038	0.0178642	-10539.7	0.966287	0.887707	1.5921e-06	1.51389e-06	1.57308e-06
19	chr19:51695401:A:G	51695401	0	G	A	0.041	0.194634	0.0405746	-10539.8	0.965336	0.887238	1.6418e-06	1.56058e-06	1.62149e-06
1	chr1:20432910:T:C	20432910	0	C	T	0.35	-0.0809576	0.0170013	-10539.9	0.937805	0.85936	1.95381e-06	1.76231e-06	1.8683e-06
1	chr1:20432738:C:A	20432738	0	A	C	0.35	-0.0799699	0.0170071	-10540.2	0.937924	0.859463	2.62008e-06	2.3652e-06	2.50285e-06
19	chr19:51701075:A:C	51701075	0	C	A	0.048	0.178055	0.0379751	-10540.3	0.968449	0.89027	2.79704e-06	2.68136e-06	2.7753e-06
11	chr11:17524179:T:C	17524179	0	C	T	0.155	-0.10545	0.0225452	-10540.3	0.961449	0.883004	2.95769e-06	2.78946e-06	2.89269e-06
16	chr16:13639893:T:C	13639893	0	C	T	0.109	0.123498	0.0265615	-10540.4	0.940672	0.861644	3.38343e-06	3.06444e-06	3.2296e-06
19	chr19:51694039:A:G	51694039	0	G	A	0.041	0.188858	0.0407132	-10540.5	0.967389	0.889249	3.56405e-06	3.4102e-06	3.52554e-06
11	chr11:133215184:C:T	133215184	0	C	T	0.248	-0.0852704	0.0186012	-10540.8	0.968996	0.891058	4.63183e-06	4.45246e-06	4.59479e-06
TABLE2: cVEDA Significant SNPs
chr	rs	ps	n_miss	allele1	allele0	af	beta	se	logl_H1	l_remle	l_mle	p_wald	p_lrt	p_score
15	chr15:58400280:C:T	58400280	0	C	T	0.168	0.380939	0.0736378	-793.37	1e-05	1e-05	3.19655e-07	2.10659e-07	3.97193e-07
1	chr1:230574685:G:A	230574685	0	A	G	0.311	0.305408	0.0617509	-794.504	1e-05	1e-05	1.0001e-06	6.81861e-07	1.16583e-06
1	chr1:230576767:A:G	230576767	0	G	A	0.311	0.305408	0.0617509	-794.504	1e-05	1e-05	1.0001e-06	6.81861e-07	1.16583e-06
15	chr15:58399026:C:A	58399026	0	C	A	0.165	0.367449	0.0745078	-794.573	1e-05	1e-05	1.07197e-06	7.32376e-07	1.2451e-06
1	chr1:230575689:C:T	230575689	0	T	C	0.336	0.296037	0.0609534	-794.935	1e-05	1e-05	1.54488e-06	1.067e-06	1.76132e-06
1	chr1:230557565:C:G	230557565	0	G	C	0.365	0.283145	0.0583409	-794.952	1e-05	1e-05	1.57121e-06	1.08573e-06	1.78983e-06
1	chr1:230578872:G:T	230578872	0	T	G	0.337	0.295319	0.0610215	-795.018	1e-05	1e-05	1.67878e-06	1.16235e-06	1.90612e-06
15	chr15:58402458:C:G	58402458	0	G	C	0.164	0.359127	0.0746955	-795.169	1e-05	1e-05	1.95596e-06	1.36042e-06	2.20434e-06
1	chr1:230583870:G:C	230583870	0	C	G	0.343	0.297099	0.061916	-795.214	1e-05	1e-05	2.04686e-06	1.42557e-06	2.30174e-06
1	chr1:230583875:A:G	230583875	0	G	A	0.343	0.297099	0.061916	-795.214	1e-05	1e-05	2.04686e-06	1.42557e-06	2.30174e-06
1	chr1:230577407:C:T	230577407	0	C	T	0.35	0.288273	0.0609242	-795.529	1e-05	1e-05	2.81386e-06	1.97836e-06	3.11724e-06
1	chr1:230576592:G:C	230576592	0	G	C	0.424	0.274901	0.0593586	-795.995	1e-05	1e-05	4.51118e-06	3.21639e-06	4.89348e-06
TABLE3: IMAGEN Significant SNPs
chr	rs	ps	n_miss	allele1	allele0	af	beta	se	logl_H1	l_remle	l_mle	p_wald	p_lrt	p_score
15	chr15:62730231:G:A	62730231	0	G	A	0.318	-0.158587	0.0320819	-1995.1	0.358738	0.0395086	8.51153e-07	6.81378e-07	8.51252e-07
7	chr7:24722231:G:T	24722231	0	T	G	0.329	0.160529	0.032896	-1995.35	0.24542	1e-05	1.16963e-06	8.87315e-07	1.16518e-06
7	chr7:6035078:T:G	6035078	0	G	T	0.047	-0.345492	0.0720203	-1995.84	0.405076	0.0786112	1.76273e-06	1.46815e-06	1.77061e-06
7	chr7:6052104:G:A	6052104	0	A	G	0.047	-0.345492	0.0720203	-1995.84	0.405076	0.0786112	1.76273e-06	1.46815e-06	1.77061e-06
7	chr7:6049395:T:G	6049395	0	G	T	0.047	-0.345492	0.0720203	-1995.84	0.405076	0.0786112	1.76273e-06	1.46815e-06	1.77061e-06
7	chr7:6049267:G:A	6049267	0	A	G	0.047	-0.345492	0.0720203	-1995.84	0.405076	0.0786112	1.76273e-06	1.46815e-06	1.77061e-06
7	chr7:6048789:A:G	6048789	0	G	A	0.047	-0.345492	0.0720203	-1995.84	0.405076	0.0786112	1.76273e-06	1.46815e-06	1.77061e-06
7	chr7:6047769:C:A	6047769	0	A	C	0.047	-0.345492	0.0720203	-1995.84	0.405076	0.0786112	1.76273e-06	1.46815e-06	1.77061e-06
7	chr7:6046979:C:G	6046979	0	G	C	0.047	-0.345492	0.0720203	-1995.84	0.405076	0.0786112	1.76273e-06	1.46815e-06	1.77061e-06
7	chr7:6044173:T:C	6044173	0	C	T	0.047	-0.345492	0.0720203	-1995.84	0.405076	0.0786112	1.76273e-06	1.46815e-06	1.77061e-06
7	chr7:6058027:T:G	6058027	0	G	T	0.047	-0.345492	0.0720203	-1995.84	0.405076	0.0786112	1.76273e-06	1.46815e-06	1.77061e-06
7	chr7:6043595:A:G	6043595	0	G	A	0.047	-0.345492	0.0720203	-1995.84	0.405076	0.0786112	1.76273e-06	1.46815e-06	1.77061e-06
7	chr7:6040085:T:A	6040085	0	A	T	0.047	-0.345492	0.0720203	-1995.84	0.405076	0.0786112	1.76273e-06	1.46815e-06	1.77061e-06
7	chr7:6038904:G:A	6038904	0	A	G	0.047	-0.345492	0.0720203	-1995.84	0.405076	0.0786112	1.76273e-06	1.46815e-06	1.77061e-06
7	chr7:6027516:C:T	6027516	0	T	C	0.047	-0.345492	0.0720203	-1995.84	0.405076	0.0786112	1.76273e-06	1.46815e-06	1.77061e-06
7	chr7:6026819:T:C	6026819	0	C	T	0.047	-0.345492	0.0720203	-1995.84	0.405076	0.0786112	1.76273e-06	1.46815e-06	1.77061e-06
7	chr7:6045349:G:T	6045349	0	T	G	0.047	-0.345492	0.0720203	-1995.84	0.405076	0.0786112	1.76273e-06	1.46815e-06	1.77061e-06
7	chr7:6062507:C:T	6062507	0	T	C	0.047	-0.345492	0.0720203	-1995.84	0.405076	0.0786112	1.76273e-06	1.46815e-06	1.77061e-06
7	chr7:6047758:C:A	6047758	0	A	C	0.047	-0.345492	0.0720203	-1995.84	0.405076	0.0786112	1.76273e-06	1.46815e-06	1.77061e-06
8	chr8:6268313:A:C	6268313	0	C	A	0.059	-0.309175	0.0654654	-1996.33	0.559454	0.221067	2.53529e-06	2.44866e-06	2.91209e-06
7	chr7:6069069:T:G	6069069	0	G	T	0.048	-0.336768	0.0718313	-1996.35	0.404595	0.0784823	2.99389e-06	2.50541e-06	2.97685e-06
7	chr7:6062831:G:C	6062831	0	C	G	0.048	-0.336768	0.0718313	-1996.35	0.404595	0.0784823	2.99389e-06	2.50541e-06	2.97685e-06
7	chr7:6062903:C:A	6062903	0	A	C	0.048	-0.336768	0.0718313	-1996.35	0.404595	0.0784823	2.99389e-06	2.50541e-06	2.97685e-06
7	chr7:6069602:G:A	6069602	0	A	G	0.048	-0.336768	0.0718313	-1996.35	0.404595	0.0784823	2.99389e-06	2.50541e-06	2.97685e-06
8	chr8:6268916:C:T	6268916	0	T	C	0.06	-0.306929	0.0651906	-1996.38	0.538109	0.20087	2.72019e-06	2.57045e-06	3.04056e-06
15	chr15:62737436:G:A	62737436	0	G	A	0.33	-0.148429	0.0317558	-1996.38	0.354405	0.036217	3.20628e-06	2.59183e-06	3.12027e-06
5	chr5:91055181:T:C	91055181	0	C	T	0.101	-0.23535	0.0507329	-1996.52	0.312089	1e-05	3.79251e-06	2.97507e-06	3.65072e-06
5	chr5:91055974:T:G	91055974	0	G	T	0.101	-0.23535	0.0507329	-1996.52	0.312089	1e-05	3.79251e-06	2.97507e-06	3.65072e-06
5	chr5:91069520:A:G	91069520	0	G	A	0.103	-0.233278	0.0503314	-1996.53	0.306024	1e-05	3.86883e-06	3.02535e-06	3.72249e-06
5	chr5:91079259:G:A	91079259	0	A	G	0.103	-0.233278	0.0503314	-1996.53	0.306024	1e-05	3.86883e-06	3.02535e-06	3.72249e-06
5	chr5:91073788:A:G	91073788	0	G	A	0.103	-0.233278	0.0503314	-1996.53	0.306024	1e-05	3.86883e-06	3.02535e-06	3.72249e-06
5	chr5:91078896:T:C	91078896	0	C	T	0.103	-0.233278	0.0503314	-1996.53	0.306024	1e-05	3.86883e-06	3.02535e-06	3.72249e-06
8	chr8:6268287:A:G	6268287	0	G	A	0.059	-0.304219	0.0653432	-1996.62	0.536983	0.199902	3.50165e-06	3.31306e-06	3.89158e-06
7	chr7:6064239:C:T	6064239	0	T	C	0.047	-0.334447	0.0722499	-1996.63	0.406285	0.0800938	3.9774e-06	3.34198e-06	3.93852e-06
8	chr8:6266023:G:T	6266023	0	T	G	0.058	-0.30984	0.0666619	-1996.66	0.544646	0.20662	3.63414e-06	3.46623e-06	4.07142e-06
8	chr8:6266776:T:C	6266776	0	C	T	0.058	-0.30984	0.0666619	-1996.66	0.544646	0.20662	3.63414e-06	3.46623e-06	4.07142e-06
8	chr8:6265953:C:T	6265953	0	T	C	0.058	-0.30984	0.0666619	-1996.66	0.544646	0.20662	3.63414e-06	3.46623e-06	4.07142e-06
8	chr8:6265537:G:A	6265537	0	A	G	0.058	-0.30984	0.0666619	-1996.66	0.544646	0.20662	3.63414e-06	3.46623e-06	4.07142e-06
15	chr15:94592048:T:G	94592048	0	T	G	0.147	-0.201713	0.0436287	-1996.75	0.520839	0.178143	4.08507e-06	3.79266e-06	4.42605e-06
5	chr5:91083336:A:G	91083336	0	G	A	0.103	-0.230745	0.0503969	-1996.79	0.303968	1e-05	5.05209e-06	3.95694e-06	4.83861e-06
19	chr19:33826065:A:C	33826065	0	C	A	0.149	-0.198442	0.0433006	-1996.83	0.399207	0.0702234	4.95013e-06	4.13654e-06	4.8593e-06
TABLE4: Meta Analysis significant SNPs -RE2
RSID	PVALUE_RE2
rs79878474	1.13278e-06
rs67861307	1.13375e-06
rs6771812	1.24124e-06
rs6755353	1.25044e-06
rs13087316	1.87534e-06
rs35090770	2.62239e-06
rs6933332	2.86425e-06
rs6764488	3.49197e-06
rs756859	3.75069e-06
rs1115217	4.3856e-06
rs2900993	4.43774e-06
TABLE5: Mega Analysis significant SNPs
RSID	PVALUE
rs79878474	4.03493e-07
rs67861307	9.38451e-07
rs6771812	1.03341e-06
rs11165937	1.35175e-06
rs10744505	1.81973e-06
rs13087316	1.82598e-06
rs10744504	1.93361e-06
rs1115217	2.14197e-06
rs35090770	2.17232e-06
rs11835606	2.69376e-06
rs2437221	2.99444e-06
rs2660304	3.46939e-06
rs72963738	3.62139e-06
rs6780532	4.13284e-06
rs6933332	4.39931e-06
rs1702294	4.86622e-06
TABLE6: Identification of Genomic Risk Loci using FUMA - RE2 META Analysis
GenomicLocus	uniqID	rsID	chr	pos	p	start	end	nSNPs	nGWASSNPs	nIndSigSNPs	IndSigSNPs	nLeadSNPs	LeadSNPs
1	2:38034558:A:G	rs6755353	2	38034558	1.25044e-06	38031918	38034558	4	1	1	rs6755353	1	rs6755353
2	3:80388728:A:T	rs6764488	3	80388728	3.49197e-06	80388728	80493313	59	52	1	rs6764488	1	rs6764488
3	3:171071949:G:T	rs6771812	3	171071949	1.24124e-06	171066876	171073235	7	4	1	rs6771812	1	rs6771812
4	6:38960253:A:G	rs6933332	6	38960253	2.86425e-06	38960253	38964657	4	2	1	rs6933332	1	rs6933332
5	7:95705989:C:T	rs756859	7	95705989	3.75069e-06	95705989	95711226	6	4	1	rs756859	1	rs756859
6	10:115522548:A:G	rs2900993	10	115522548	4.43774e-06	115522548	115522548	1	1	1	rs2900993	1	rs2900993
7	11:17545726:C:T	rs79878474	11	17545726	1.13278e-06	17545726	17545726	1	1	1	rs79878474	1	rs79878474
TABLE7: Identification of Genomic Risk Loci using FUMA - MEGA Analysis
GenomicLocus	uniqID	rsID	chr	pos	p	start	end	nSNPs	nGWASSNPs	nIndSigSNPs	IndSigSNPs	nLeadSNPs	LeadSNPs
1	1:98433535:A:T	rs11165937	1	98433535	1.35175e-06	98327133	98556159	126	89	2	rs11165937;rs2660304	1	rs11165937
2	3:5840111:C:T	rs2437221	3	5840111	2.99444e-06	5831955	5849677	3	1	1	rs2437221	1	rs2437221
3	3:171071949:G:T	rs6771812	3	171071949	1.03341e-06	171066815	171073235	10	5	2	rs6771812;rs6780532	1	rs6771812
4	6:38960253:A:G	rs6933332	6	38960253	4.39931e-06	38960253	38964657	4	2	1	rs6933332	1	rs6933332
5	11:17545726:C:T	rs79878474	11	17545726	4.03493e-07	17545726	17545726	1	1	1	rs79878474	1	rs79878474
6	12:58377286:A:G	rs11835606	12	58377286	2.69376e-06	58323136	58377286	2	2	1	rs11835606	1	rs11835606
7	12:131751769:C:T	rs10744505	12	131751769	1.81973e-06	131729967	131775076	36	10	1	rs10744505	1	rs10744505
TABLE8: MAGMA Tissue Expression - MEGA Analysis
MAGMA Tissue Expression for MEGA
VARIABLE	TYPE	NGENES	BETA	BETA_STD	SE	P	FULL_NAME
Brain_Cerebellum	COVAR	15827	0.017001	0.033657	0.0068692	0.0066688	Brain_Cerebellum
Brain_Cerebellar_Hemisphere	COVAR	15827	0.014885	0.0298	0.006662	0.012737	Brain_Cerebellar_Hemisphere
Brain_Nucleus_accumbens_basa...	COVAR	15827	0.01745	0.030114	0.0082162	0.01685	Brain_Nucleus_accumbens_basal_ganglia
Brain_Putamen_basal_ganglia	COVAR	15827	0.015655	0.026492	0.0085626	0.033761	Brain_Putamen_basal_ganglia
Brain_Caudate_basal_ganglia	COVAR	15827	0.015448	0.026543	0.0085023	0.03463	Brain_Caudate_basal_ganglia
Brain_Cortex	COVAR	15827	0.013702	0.024863	0.0077464	0.038473	Brain_Cortex
Brain_Hypothalamus	COVAR	15827	0.013593	0.023262	0.0087697	0.060587	Brain_Hypothalamus
Brain_Anterior_cingulate_cor...	COVAR	15827	0.011944	0.020983	0.0078563	0.064233	Brain_Anterior_cingulate_cortex_BA24
Brain_Frontal_Cortex_BA9	COVAR	15827	0.011306	0.02073	0.0074748	0.065202	Brain_Frontal_Cortex_BA9
Brain_Amygdala	COVAR	15827	0.012596	0.021337	0.0085199	0.069664	Brain_Amygdala
Brain_Hippocampus	COVAR	15827	0.011135	0.01875	0.0086568	0.099186	Brain_Hippocampus
TABLE9: MAGMA Tissue Expression - For META
VARIABLE	TYPE	NGENES	BETA	BETA_STD	SE	P	FULL_NAME
Brain_Cerebellum	COVAR	15827	0.019239	0.038088	0.0070083	0.0030277	Brain_Cerebellum
Brain_Cerebellar_Hemisphere	COVAR	15827	0.017584	0.035202	0.0067968	0.0048449	Brain_Cerebellar_Hemisphere
Pituitary	COVAR	15827	0.02274	0.042174	0.0098913	0.010761	Pituitary
Brain_Nucleus_accumbens_basa...	COVAR	15827	0.016563	0.028583	0.0083832	0.024103	Brain_Nucleus_accumbens_basal_ganglia
Brain_Hypothalamus	COVAR	15827	0.017381	0.029745	0.0089472	0.026041	Brain_Hypothalamus
Brain_Cortex	COVAR	15827	0.014803	0.026861	0.0079036	0.030547	Brain_Cortex
Brain_Frontal_Cortex_BA9	COVAR	15827	0.014006	0.025681	0.0076263	0.033146	Brain_Frontal_Cortex_BA9
Brain_Anterior_cingulate_cor...	COVAR	15827	0.012354	0.021704	0.0080157	0.061642	Brain_Anterior_cingulate_cortex_BA24
Brain_Caudate_basal_ganglia	COVAR	15827	0.012874	0.022122	0.0086753	0.068909	Brain_Caudate_basal_ganglia
Brain_Putamen_basal_ganglia	COVAR	15827	0.010697	0.018101	0.0087369	0.11043	Brain_Putamen_basal_ganglia
Brain_Amygdala	COVAR	15827	0.01032	0.017482	0.0086931	0.11759	Brain_Amygdala
TABLE10: Significant Gene sets using 20 Common Genes
Category	GeneSet	N_genes	N_overlap	p	adjP	genes	link
Positional_gene_sets	chr11p15	297	11	2.79e-16	8.35e-14	CALCA:INSC:SOX6:PLEKHA7:NCR3LG1:KCNJ11:ABCC8:USH1C:MYOD1:KCNC1:SERGEF	http://www.gsea-msigdb.org/gsea/msigdb/cards/chr11p15
Positional_gene_sets	chr3q26	61	5	2.23e-09	3.33e-07	EIF5A2:SLC2A2:TNIK:PLD1:GHSR	http://www.gsea-msigdb.org/gsea/msigdb/cards/chr3q26
Reactome	REACTOME_REGULATION_OF_INSULIN_SECRETION	78	4	7.27e-07	0.00108982	KCNJ11:ABCC8:SLC2A2:GLP1R	http://www.gsea-msigdb.org/gsea/msigdb/cards/REACTOME_REGULATION_OF_INSULIN_SECRETION
Canonical_Pathways	REACTOME_REGULATION_OF_INSULIN_SECRETION	78	4	7.27e-07	0.00159874	KCNJ11:ABCC8:SLC2A2:GLP1R	http://www.gsea-msigdb.org/gsea/msigdb/cards/REACTOME_REGULATION_OF_INSULIN_SECRETION
KEGG	KEGG_TYPE_II_DIABETES_MELLITUS	47	3	1.08e-05	0.0020097	KCNJ11:ABCC8:SLC2A2	http://www.gsea-msigdb.org/gsea/msigdb/cards/KEGG_TYPE_II_DIABETES_MELLITUS
Reactome	REACTOME_INTEGRATION_OF_ENERGY_METABOLISM	108	4	2.68e-06	0.00201178	KCNJ11:ABCC8:SLC2A2:GLP1R	http://www.gsea-msigdb.org/gsea/msigdb/cards/REACTOME_INTEGRATION_OF_ENERGY_METABOLISM
GO_bp	GO_REGULATION_OF_INSULIN_SECRETION	173	5	4.28e-07	0.00243016	KCNJ11:ABCC8:SLC2A2:GHSR:GLP1R	http://www.gsea-msigdb.org/gsea/msigdb/cards/GO_REGULATION_OF_INSULIN_SECRETION
GO_bp	GO_INSULIN_SECRETION	205	5	9.92e-07	0.00243016	KCNJ11:ABCC8:SLC2A2:GHSR:GLP1R	http://www.gsea-msigdb.org/gsea/msigdb/cards/GO_INSULIN_SECRETION
GO_bp	GO_REGULATION_OF_PEPTIDE_HORMONE_SECRETION	205	5	9.92e-07	0.00243016	KCNJ11:ABCC8:SLC2A2:GHSR:GLP1R	http://www.gsea-msigdb.org/gsea/msigdb/cards/GO_REGULATION_OF_PEPTIDE_HORMONE_SECRETION
GO_bp	GO_MICROVILLUS_ORGANIZATION	24	3	1.37e-06	0.00251172	USH1C:TNIK:PLD1	http://www.gsea-msigdb.org/gsea/msigdb/cards/GO_MICROVILLUS_ORGANIZATION
Canonical_Pathways	REACTOME_INTEGRATION_OF_ENERGY_METABOLISM	108	4	2.68e-06	0.00295124	KCNJ11:ABCC8:SLC2A2:GLP1R	http://www.gsea-msigdb.org/gsea/msigdb/cards/REACTOME_INTEGRATION_OF_ENERGY_METABOLISM
GO_bp	GO_PEPTIDE_HORMONE_SECRETION	248	5	2.53e-06	0.00334985	KCNJ11:ABCC8:SLC2A2:GHSR:GLP1R	http://www.gsea-msigdb.org/gsea/msigdb/cards/GO_PEPTIDE_HORMONE_SECRETION
GO_bp	GO_REGULATION_OF_PEPTIDE_SECRETION	464	6	2.73e-06	0.00334985	KCNJ11:ABCC8:SERGEF:SLC2A2:GHSR:GLP1R	http://www.gsea-msigdb.org/gsea/msigdb/cards/GO_REGULATION_OF_PEPTIDE_SECRETION
GO_bp	GO_REGULATION_OF_HORMONE_SECRETION	263	5	3.37e-06	0.00354115	KCNJ11:ABCC8:SLC2A2:GHSR:GLP1R	http://www.gsea-msigdb.org/gsea/msigdb/cards/GO_REGULATION_OF_HORMONE_SECRETION
Curated_gene_sets	REACTOME_REGULATION_OF_INSULIN_SECRETION	78	4	7.27e-07	0.00399941	KCNJ11:ABCC8:SLC2A2:GLP1R	http://www.gsea-msigdb.org/gsea/msigdb/cards/REACTOME_REGULATION_OF_INSULIN_SECRETION
GO_bp	GO_NEGATIVE_REGULATION_OF_INSULIN_SECRETION	38	3	5.65e-06	0.00472876	KCNJ11:ABCC8:GHSR	http://www.gsea-msigdb.org/gsea/msigdb/cards/GO_NEGATIVE_REGULATION_OF_INSULIN_SECRETION
GO_bp	GO_NEGATIVE_REGULATION_OF_PEPTIDE_SECRETION	131	4	5.79e-06	0.00472876	KCNJ11:ABCC8:SERGEF:GHSR	http://www.gsea-msigdb.org/gsea/msigdb/cards/GO_NEGATIVE_REGULATION_OF_PEPTIDE_SECRETION
Canonical_Pathways	PID_HNF3B_PATHWAY	45	3	9.47e-06	0.00593994	KCNJ11:ABCC8:SLC2A2	http://www.gsea-msigdb.org/gsea/msigdb/cards/PID_HNF3B_PATHWAY
Canonical_Pathways	KEGG_TYPE_II_DIABETES_MELLITUS	47	3	1.08e-05	0.00593994	KCNJ11:ABCC8:SLC2A2	http://www.gsea-msigdb.org/gsea/msigdb/cards/KEGG_TYPE_II_DIABETES_MELLITUS
GO_bp	GO_HORMONE_TRANSPORT	319	5	8.64e-06	0.00627986	KCNJ11:ABCC8:SLC2A2:GHSR:GLP1R	http://www.gsea-msigdb.org/gsea/msigdb/cards/GO_HORMONE_TRANSPORT
GO_bp	GO_NEGATIVE_REGULATION_OF_PEPTIDE_HORMONE_SECRETION	45	3	9.47e-06	0.00627986	KCNJ11:ABCC8:GHSR	http://www.gsea-msigdb.org/gsea/msigdb/cards/GO_NEGATIVE_REGULATION_OF_PEPTIDE_HORMONE_SECRETION
GO_bp	GO_PEPTIDE_SECRETION	584	6	1.03e-05	0.00627986	KCNJ11:ABCC8:SERGEF:SLC2A2:GHSR:GLP1R	http://www.gsea-msigdb.org/gsea/msigdb/cards/GO_PEPTIDE_SECRETION
Curated_gene_sets	REACTOME_INTEGRATION_OF_ENERGY_METABOLISM	108	4	2.68e-06	0.00738281	KCNJ11:ABCC8:SLC2A2:GLP1R	http://www.gsea-msigdb.org/gsea/msigdb/cards/REACTOME_INTEGRATION_OF_ENERGY_METABOLISM
GWAScatalog	Body mass index	1199	8	5.46e-06	0.00991261	PLEKHA7:NCR3LG1:KCNJ11:ABCC8:USH1C:MYOD1:KCNC1:SERGEF
GO_bp	GO_NEGATIVE_REGULATION_OF_ESTABLISHMENT_OF_PROTEIN_LOCALIZATION	176	4	1.86e-05	0.0105144	KCNJ11:ABCC8:SERGEF:GHSR	http://www.gsea-msigdb.org/gsea/msigdb/cards/GO_NEGATIVE_REGULATION_OF_ESTABLISHMENT_OF_PROTEIN_LOCALIZATION
GO_bp	GO_POSITIVE_REGULATION_OF_CATION_CHANNEL_ACTIVITY	65	3	2.88e-05	0.0146059	KCNJ11:ABCC8:KCNC1	http://www.gsea-msigdb.org/gsea/msigdb/cards/GO_POSITIVE_REGULATION_OF_CATION_CHANNEL_ACTIVITY
GO_bp	GO_NEGATIVE_REGULATION_OF_HORMONE_SECRETION	66	3	3.02e-05	0.0146059	KCNJ11:ABCC8:GHSR	http://www.gsea-msigdb.org/gsea/msigdb/cards/GO_NEGATIVE_REGULATION_OF_HORMONE_SECRETION
GO_bp	GO_REGULATION_OF_ESTABLISHMENT_OF_PROTEIN_LOCALIZATION	713	6	3.18e-05	0.0146059	KCNJ11:ABCC8:SERGEF:SLC2A2:GHSR:GLP1R	http://www.gsea-msigdb.org/gsea/msigdb/cards/GO_REGULATION_OF_ESTABLISHMENT_OF_PROTEIN_LOCALIZATION
Curated_gene_sets	PID_HNF3B_PATHWAY	45	3	9.47e-06	0.0148593	KCNJ11:ABCC8:SLC2A2	http://www.gsea-msigdb.org/gsea/msigdb/cards/PID_HNF3B_PATHWAY
Curated_gene_sets	KEGG_TYPE_II_DIABETES_MELLITUS	47	3	1.08e-05	0.0148593	KCNJ11:ABCC8:SLC2A2	http://www.gsea-msigdb.org/gsea/msigdb/cards/KEGG_TYPE_II_DIABETES_MELLITUS
GWAScatalog	Night sleep phenotypes	365	5	1.66e-05	0.0150322	USH1C:MYOD1:KCNC1:SLC2A2:TNIK
GO_bp	GO_RESPONSE_TO_ENDOGENOUS_STIMULUS	1593	8	4.4e-05	0.0181947	CALCA:SOX6:KCNJ11:ABCC8:MYOD1:KCNC1:GHSR:GLP1R	http://www.gsea-msigdb.org/gsea/msigdb/cards/GO_RESPONSE_TO_ENDOGENOUS_STIMULUS
GO_bp	GO_NEGATIVE_REGULATION_OF_SECRETION	220	4	4.46e-05	0.0181947	KCNJ11:ABCC8:SERGEF:GHSR	http://www.gsea-msigdb.org/gsea/msigdb/cards/GO_NEGATIVE_REGULATION_OF_SECRETION
GO_bp	GO_SIGNAL_RELEASE	459	5	4.97e-05	0.0182583	KCNJ11:ABCC8:SLC2A2:GHSR:GLP1R	http://www.gsea-msigdb.org/gsea/msigdb/cards/GO_SIGNAL_RELEASE
GO_bp	GO_REGULATION_OF_SECRETION	772	6	4.97e-05	0.0182583	KCNJ11:ABCC8:SERGEF:SLC2A2:GHSR:GLP1R	http://www.gsea-msigdb.org/gsea/msigdb/cards/GO_REGULATION_OF_SECRETION
GO_bp	GO_REGULATION_OF_MICROVILLUS_ORGANIZATION	13	2	6.38e-05	0.0223475	USH1C:PLD1	http://www.gsea-msigdb.org/gsea/msigdb/cards/GO_REGULATION_OF_MICROVILLUS_ORGANIZATION
GO_bp	GO_REGULATION_OF_HORMONE_LEVELS	511	5	8.26e-05	0.0274368	KCNJ11:ABCC8:SLC2A2:GHSR:GLP1R	http://www.gsea-msigdb.org/gsea/msigdb/cards/GO_REGULATION_OF_HORMONE_LEVELS
GO_bp	GO_POSITIVE_REGULATION_OF_VOLTAGE_GATED_POTASSIUM_CHANNEL_ACTIVITY	15	2	8.59e-05	0.0274368	ABCC8:KCNC1	http://www.gsea-msigdb.org/gsea/msigdb/cards/GO_POSITIVE_REGULATION_OF_VOLTAGE_GATED_POTASSIUM_CHANNEL_ACTIVITY
GO_bp	GO_REGULATION_OF_TRANSPORT	1781	8	9.8e-05	0.0288319	KCNJ11:ABCC8:KCNC1:SERGEF:SLC2A2:PLD1:GHSR:GLP1R	http://www.gsea-msigdb.org/gsea/msigdb/cards/GO_REGULATION_OF_TRANSPORT
GO_bp	GO_MICROVILLUS_ASSEMBLY	16	2	9.81e-05	0.0288319	TNIK:PLD1	http://www.gsea-msigdb.org/gsea/msigdb/cards/GO_MICROVILLUS_ASSEMBLY
Hallmark_gene_sets	HALLMARK_PANCREAS_BETA_CELLS	40	2	0.000629034	0.0314517	ABCC8:SLC2A2	http://www.gsea-msigdb.org/gsea/msigdb/cards/HALLMARK_PANCREAS_BETA_CELLS
GO_cc	GO_SYNAPSE	1165	7	5.1e-05	0.0328244	CALCA:ABCC8:USH1C:KCNC1:TNIK:PLD1:GHSR	http://www.gsea-msigdb.org/gsea/msigdb/cards/GO_SYNAPSE
GO_cc	GO_AXOLEMMA	15	2	8.59e-05	0.0328244	KCNJ11:KCNC1	http://www.gsea-msigdb.org/gsea/msigdb/cards/GO_AXOLEMMA
GO_cc	GO_POTASSIUM_CHANNEL_COMPLEX	98	3	9.84e-05	0.0328244	KCNJ11:ABCC8:KCNC1	http://www.gsea-msigdb.org/gsea/msigdb/cards/GO_POTASSIUM_CHANNEL_COMPLEX
GO_bp	GO_POSITIVE_REGULATION_OF_TRANSPORTER_ACTIVITY	105	3	0.000120753	0.034136	KCNJ11:ABCC8:KCNC1	http://www.gsea-msigdb.org/gsea/msigdb/cards/GO_POSITIVE_REGULATION_OF_TRANSPORTER_ACTIVITY
GWAScatalog	Systolic blood pressure x alcohol consumption interaction (2df test)	82	3	5.78e-05	0.0349797	SOX6:PLEKHA7:KCNJ11
GO_bp	GO_REGULATION_OF_SYSTEM_PROCESS	572	5	0.000140546	0.0382598	CALCA:KCNJ11:ABCC8:GHSR:GLP1R	http://www.gsea-msigdb.org/gsea/msigdb/cards/GO_REGULATION_OF_SYSTEM_PROCESS
Canonical_Pathways	REACTOME_POTASSIUM_CHANNELS	99	3	0.00010139	0.0445912	KCNJ11:ABCC8:KCNC1	http://www.gsea-msigdb.org/gsea/msigdb/cards/REACTOME_POTASSIUM_CHANNELS
GO_bp	GO_REGULATION_OF_PROTEIN_LOCALIZATION	967	6	0.000173066	0.0454297	KCNJ11:ABCC8:SERGEF:SLC2A2:GHSR:GLP1R	http://www.gsea-msigdb.org/gsea/msigdb/cards/GO_REGULATION_OF_PROTEIN_LOCALIZATION
TABLE11: 53 general tissue types results using GENE2FUNC for 20 common genes
Category	GeneSet	N_genes	N_overlap	p	adjP
DEG.twoside	Small_Intestine_Terminal_Ileum	3142	10	0.000819937	0.0442766
DEG.up	Small_Intestine_Terminal_Ileum	1883	7	0.00295302	0.159463
DEG.up	Pituitary	3273	8	0.0179765	0.970733
TABLE12: 20 general tissue types results using GENE2FUNC for 20 common genes
Category	GeneSet	N_genes	N_overlap	p	adjP
DEG.twoside	Small_Intestine	3142	10	0.000819937	0.0245981
DEG.up	Small_Intestine	1883	7	0.00295302	0.0885905
DEG.up	Brain	2356	7	0.0102967	0.308902
DEG.up	Pituitary	3273	8	0.0179765	0.539296
TABLE13: Common Genes (20 Genes)
Symbol
CALCA
INSC
SOX6
PLEKHA7
NCR3LG1
KCNJ11
ABCC8
USH1C
MYOD1
KCNC1
SERGEF
EIF5A2
SLC2A2
TNIK
PLD1
PP13439
GHSR
AC007919.2
DNAH8
GLP1R
		Table 14: MEGA Analysis Tissue Expresssion using MAGMA
VARIABLE	TYPE	NGENES	BETA	BETA_STD	SE	P	FULL_NAME
Brain_Cerebellum	COVAR	15827	0.017001	0.033657	0.0068692	0.0066688	Brain_Cerebellum
Brain_Cerebellar_Hemisphere	COVAR	15827	0.014885	0.0298	0.006662	0.012737	Brain_Cerebellar_Hemisphere
Brain_Nucleus_accumbens_basa...	COVAR	15827	0.01745	0.030114	0.0082162	0.01685	Brain_Nucleus_accumbens_basal_ganglia
Brain_Putamen_basal_ganglia	COVAR	15827	0.015655	0.026492	0.0085626	0.033761	Brain_Putamen_basal_ganglia
Brain_Caudate_basal_ganglia	COVAR	15827	0.015448	0.026543	0.0085023	0.03463	Brain_Caudate_basal_ganglia
Brain_Cortex	COVAR	15827	0.013702	0.024863	0.0077464	0.038473	Brain_Cortex
Brain_Hypothalamus	COVAR	15827	0.013593	0.023262	0.0087697	0.060587	Brain_Hypothalamus
Brain_Anterior_cingulate_cor...	COVAR	15827	0.011944	0.020983	0.0078563	0.064233	Brain_Anterior_cingulate_cortex_BA24
Brain_Frontal_Cortex_BA9	COVAR	15827	0.011306	0.02073	0.0074748	0.065202	Brain_Frontal_Cortex_BA9
Brain_Amygdala	COVAR	15827	0.012596	0.021337	0.0085199	0.069664	Brain_Amygdala
Brain_Hippocampus	COVAR	15827	0.011135	0.01875	0.0086568	0.099186	Brain_Hippocampus
Brain_Substantia_nigra	COVAR	15827	0.009486	0.016236	0.0092504	0.15258	Brain_Substantia_nigra
Brain_Spinal_cord_cervical_c...	COVAR	15827	0.0083989	0.015026	0.0092597	0.1822	Brain_Spinal_cord_cervical_c-1
Pancreas	COVAR	15827	0.0073909	0.01228	0.0092034	0.21098	Pancreas
Cells_EBV-transformed_lympho...	COVAR	15827	0.0039977	0.0087112	0.005255	0.22341	Cells_EBV-transformed_lymphocytes
Lung	COVAR	15827	0.0031684	0.0061007	0.010033	0.37608	Lung
Whole_Blood	COVAR	15827	0.0016405	0.0029523	0.0061624	0.39504	Whole_Blood
Pituitary	COVAR	15827	0.0025113	0.0046575	0.0096963	0.39782	Pituitary
Skin_Not_Sun_Exposed_Suprapu...	COVAR	15827	-0.0004341	-0.00083315	0.0083434	0.52075	Skin_Not_Sun_Exposed_Suprapubic
Adipose_Visceral_Omentum	COVAR	15827	-0.0019173	-0.0037092	0.012107	0.56291	Adipose_Visceral_Omentum
Colon_Sigmoid	COVAR	15827	-0.0025665	-0.0049948	0.013685	0.57438	Colon_Sigmoid
Heart_Atrial_Appendage	COVAR	15827	-0.0020683	-0.0036938	0.010422	0.57865	Heart_Atrial_Appendage
Skin_Sun_Exposed_Lower_leg	COVAR	15827	-0.0021211	-0.0040953	0.0083887	0.59981	Skin_Sun_Exposed_Lower_leg
Spleen	COVAR	15827	-0.0025933	-0.0051183	0.0080148	0.62687	Spleen
Esophagus_Mucosa	COVAR	15827	-0.0026851	-0.005165	0.0082238	0.62798	Esophagus_Mucosa
Small_Intestine_Terminal_Ile...	COVAR	15827	-0.0036335	-0.0066437	0.010391	0.63671	Small_Intestine_Terminal_Ileum
Minor_Salivary_Gland	COVAR	15827	-0.0038999	-0.0072171	0.010546	0.64423	Minor_Salivary_Gland
Stomach	COVAR	15827	-0.0061383	-0.011092	0.013083	0.68053	Stomach
Nerve_Tibial	COVAR	15827	-0.0052442	-0.010514	0.010905	0.68471	Nerve_Tibial
Vagina	COVAR	15827	-0.0058611	-0.011141	0.011901	0.6888	Vagina
Prostate	COVAR	15827	-0.0068792	-0.012978	0.013172	0.69925	Prostate
Adipose_Subcutaneous	COVAR	15827	-0.0063515	-0.012631	0.011702	0.70635	Adipose_Subcutaneous
Bladder	COVAR	15827	-0.0095472	-0.018506	0.014202	0.74927	Bladder
Esophagus_Gastroesophageal_J...	COVAR	15827	-0.010082	-0.01975	0.014009	0.76414	Esophagus_Gastroesophageal_Junction
Fallopian_Tube	COVAR	15827	-0.0094398	-0.018235	0.012947	0.76702	Fallopian_Tube
Colon_Transverse	COVAR	15827	-0.0096118	-0.017565	0.012508	0.77889	Colon_Transverse
Artery_Coronary	COVAR	15827	-0.01003	-0.019881	0.012907	0.78146	Artery_Coronary
Ovary	COVAR	15827	-0.0088411	-0.017857	0.01039	0.80259	Ovary
Muscle_Skeletal	COVAR	15827	-0.0069067	-0.013023	0.0076549	0.81653	Muscle_Skeletal
Breast_Mammary_Tissue	COVAR	15827	-0.013087	-0.025051	0.013734	0.82967	Breast_Mammary_Tissue
Esophagus_Muscularis	COVAR	15827	-0.013146	-0.025807	0.013557	0.83389	Esophagus_Muscularis
Uterus	COVAR	15827	-0.012196	-0.024752	0.011828	0.84875	Uterus
Artery_Tibial	COVAR	15827	-0.012289	-0.025208	0.010846	0.87139	Artery_Tibial
Liver	COVAR	15827	-0.0080858	-0.014503	0.0069783	0.8767	Liver
Heart_Left_Ventricle	COVAR	15827	-0.011816	-0.019597	0.0099221	0.88313	Heart_Left_Ventricle
Cervix_Ectocervix	COVAR	15827	-0.016041	-0.031271	0.013159	0.88857	Cervix_Ectocervix
Thyroid	COVAR	15827	-0.012999	-0.025632	0.010583	0.89032	Thyroid
Kidney_Medulla	COVAR	15827	-0.013613	-0.02503	0.010096	0.91123	Kidney_Medulla
Cervix_Endocervix	COVAR	15827	-0.018343	-0.036136	0.012625	0.92686	Cervix_Endocervix
Artery_Aorta	COVAR	15827	-0.016743	-0.034049	0.011113	0.93403	Artery_Aorta
Kidney_Cortex	COVAR	15827	-0.01543	-0.026956	0.0097712	0.94283	Kidney_Cortex
Cells_Cultured_fibroblasts	COVAR	15827	-0.011372	-0.024303	0.0070679	0.94618	Cells_Cultured_fibroblasts
Adrenal_Gland	COVAR	15827	-0.019306	-0.037101	0.010866	0.96218	Adrenal_Gland
Testis	COVAR	15827	-0.013602	-0.023375	0.0060854	0.98729	Testis
Table 15: META Analysis Tissue Expresssion using MAGMA
VARIABLE	TYPE	NGENES	BETA	BETA_STD	SE	P	FULL_NAME
Brain_Cerebellum	COVAR	15827	0.019239	0.038088	0.0070083	0.0030277	Brain_Cerebellum
Brain_Cerebellar_Hemisphere	COVAR	15827	0.017584	0.035202	0.0067968	0.0048449	Brain_Cerebellar_Hemisphere
Pituitary	COVAR	15827	0.02274	0.042174	0.0098913	0.010761	Pituitary
Brain_Nucleus_accumbens_basa...	COVAR	15827	0.016563	0.028583	0.0083832	0.024103	Brain_Nucleus_accumbens_basal_ganglia
Brain_Hypothalamus	COVAR	15827	0.017381	0.029745	0.0089472	0.026041	Brain_Hypothalamus
Brain_Cortex	COVAR	15827	0.014803	0.026861	0.0079036	0.030547	Brain_Cortex
Brain_Frontal_Cortex_BA9	COVAR	15827	0.014006	0.025681	0.0076263	0.033146	Brain_Frontal_Cortex_BA9
Brain_Anterior_cingulate_cor...	COVAR	15827	0.012354	0.021704	0.0080157	0.061642	Brain_Anterior_cingulate_cortex_BA24
Brain_Caudate_basal_ganglia	COVAR	15827	0.012874	0.022122	0.0086753	0.068909	Brain_Caudate_basal_ganglia
Brain_Putamen_basal_ganglia	COVAR	15827	0.010697	0.018101	0.0087369	0.11043	Brain_Putamen_basal_ganglia
Brain_Amygdala	COVAR	15827	0.01032	0.017482	0.0086931	0.11759	Brain_Amygdala
Ovary	COVAR	15827	0.0095575	0.019304	0.010601	0.18365	Ovary
Brain_Hippocampus	COVAR	15827	0.0068841	0.011592	0.0088329	0.21789	Brain_Hippocampus
Brain_Spinal_cord_cervical_c...	COVAR	15827	0.007279	0.013023	0.0094477	0.22052	Brain_Spinal_cord_cervical_c-1
Cells_EBV-transformed_lympho...	COVAR	15827	0.0039976	0.0087112	0.0053616	0.22796	Cells_EBV-transformed_lymphocytes
Brain_Substantia_nigra	COVAR	15827	0.0060567	0.010367	0.0094383	0.26053	Brain_Substantia_nigra
Uterus	COVAR	15827	0.0076813	0.015589	0.012068	0.26223	Uterus
Fallopian_Tube	COVAR	15827	0.0033647	0.0064998	0.01321	0.39948	Fallopian_Tube
Lung	COVAR	15827	0.0021203	0.0040825	0.010236	0.41795	Lung
Prostate	COVAR	15827	0.0021177	0.0039951	0.013439	0.4374	Prostate
Colon_Sigmoid	COVAR	15827	0.00097586	0.0018992	0.013963	0.47214	Colon_Sigmoid
Cervix_Endocervix	COVAR	15827	8.2664e-05	0.00016285	0.012882	0.49744	Cervix_Endocervix
Artery_Coronary	COVAR	15827	-8.4363e-05	-0.00016721	0.013169	0.50256	Artery_Coronary
Nerve_Tibial	COVAR	15827	-0.00011906	-0.00023871	0.011126	0.50427	Nerve_Tibial
Artery_Aorta	COVAR	15827	-0.0009042	-0.0018388	0.01134	0.53178	Artery_Aorta
Cells_Cultured_fibroblasts	COVAR	15827	-0.0009328	-0.0019935	0.007212	0.55146	Cells_Cultured_fibroblasts
Artery_Tibial	COVAR	15827	-0.0018526	-0.0038004	0.011067	0.56647	Artery_Tibial
Adipose_Visceral_Omentum	COVAR	15827	-0.0026645	-0.0051548	0.012352	0.58539	Adipose_Visceral_Omentum
Adipose_Subcutaneous	COVAR	15827	-0.0042233	-0.0083988	0.011939	0.63824	Adipose_Subcutaneous
Pancreas	COVAR	15827	-0.0035106	-0.005833	0.0093903	0.64574	Pancreas
Esophagus_Gastroesophageal_J...	COVAR	15827	-0.0061405	-0.012029	0.014293	0.66626	Esophagus_Gastroesophageal_Junction
Thyroid	COVAR	15827	-0.0064364	-0.012691	0.010798	0.72443	Thyroid
Esophagus_Muscularis	COVAR	15827	-0.0082732	-0.016242	0.013832	0.72511	Esophagus_Muscularis
Cervix_Ectocervix	COVAR	15827	-0.0092167	-0.017967	0.013427	0.75378	Cervix_Ectocervix
Bladder	COVAR	15827	-0.01119	-0.021691	0.014491	0.78	Bladder
Breast_Mammary_Tissue	COVAR	15827	-0.011261	-0.021556	0.014012	0.7892	Breast_Mammary_Tissue
Whole_Blood	COVAR	15827	-0.0055224	-0.0099382	0.0062873	0.81011	Whole_Blood
Testis	COVAR	15827	-0.0064822	-0.01114	0.0062097	0.85172	Testis
Minor_Salivary_Gland	COVAR	15827	-0.011456	-0.0212	0.01076	0.85649	Minor_Salivary_Gland
Spleen	COVAR	15827	-0.0088115	-0.017391	0.0081771	0.85938	Spleen
Stomach	COVAR	15827	-0.015302	-0.027652	0.013348	0.87419	Stomach
Kidney_Medulla	COVAR	15827	-0.012192	-0.022417	0.010301	0.8817	Kidney_Medulla
Liver	COVAR	15827	-0.0093938	-0.01685	0.0071199	0.90647	Liver
Small_Intestine_Terminal_Ile...	COVAR	15827	-0.014079	-0.025743	0.010601	0.90791	Small_Intestine_Terminal_Ileum
Skin_Not_Sun_Exposed_Suprapu...	COVAR	15827	-0.011726	-0.022505	0.0085121	0.91581	Skin_Not_Sun_Exposed_Suprapubic
Heart_Atrial_Appendage	COVAR	15827	-0.015305	-0.027334	0.010633	0.92497	Heart_Atrial_Appendage
Vagina	COVAR	15827	-0.01757	-0.0334	0.012142	0.92605	Vagina
Muscle_Skeletal	COVAR	15827	-0.011823	-0.022293	0.0078097	0.93496	Muscle_Skeletal
Colon_Transverse	COVAR	15827	-0.019321	-0.035308	0.012761	0.93499	Colon_Transverse
Skin_Sun_Exposed_Lower_leg	COVAR	15827	-0.013351	-0.025778	0.0085582	0.94062	Skin_Sun_Exposed_Lower_leg
Esophagus_Mucosa	COVAR	15827	-0.014516	-0.027923	0.0083898	0.95819	Esophagus_Mucosa
Kidney_Cortex	COVAR	15827	-0.017338	-0.03029	0.0099695	0.95898	Kidney_Cortex
Adrenal_Gland	COVAR	15827	-0.022069	-0.042412	0.011086	0.97673	Adrenal_Gland
Heart_Left_Ventricle	COVAR	15827	-0.021143	-0.035067	0.010122	0.98163	Heart_Left_Ventricle
